# Diversity During Recruitment At An Internal Medicine Residency Program

**DOI:** 10.1101/2020.09.01.20186221

**Authors:** Sarwan Kumar, Deepak Gupta

## Abstract

**Background:** The right problem for graduate medical education (GME) program directors is whether diversity in their GME programs is as good as diversity in feeder entities to their GME programs. Generally, the feeder entities to GME residency programs are their affiliated medical schools. However, the specific feeder entities to GME residency programs are the unfiltered applicants’ pool who apply to these programs through Electronic Residency Application Service® (ERAS®).

**Objectives:** To analyze associations in diversity among the GME applicants, the GME interviewees and the GME residents within an internal medicine residency program assuming that unfiltered applicants’ pool is the specific feeder entity to the analyzed GME program.

**Methods:** We analyzed associations in age-group, gender, ethnicity and race diversity among the GME applicants, the GME interviewees and the GME residents within an internal medicine residency program for ERAS® 2018-2020 seasons to decipher Cramer’s V as association coefficients (“diversity scores”).

**Results:** The only significant finding was that among Not Hispanic or Latino ethnicity applications, race of ERAS® applicants had a very weak association with them being called for interviews or them becoming residents during ERAS® 2019 season as well as during the entire three-season-period (2018-2020).

**Conclusion:** Race of Not Hispanic or Latino ethnicity ERAS® applicants had a very weak association with them being called for interviews or them becoming residents at the analyzed internal medicine residency program.
