## Supplementary material for "Diversity During Recruitment At An Internal Medicine Residency Program": Diversity Realignment Score Example (Simulation)

### Sheet: LIST
SEX	BIRTH YR	RACE	GRAD YR					MALE	1984		2016					1984-01-01
MALE	1984		2016					MALE	1987	WHITE	2017					1987-01-01
MALE	1987	WHITE	2017					FEMALE	1984		2014					1984-01-01
FEMALE	1984		2014					MALE	1989	ASIAN	2017					1989-01-01
MALE	1989	ASIAN	2017					FEMALE	1989	ASIAN	2015					1989-01-01
FEMALE	1989	ASIAN	2015					MALE	1988	BLACK	2015
MALE	1988	BLACK	2015					FEMALE	1985	WHITE	2019
FEMALE	1985	WHITE	2019					MALE	1990	WHITE	2017
MALE	1990	WHITE	2017					MALE	1989	ASIAN	2019
MALE	1989	ASIAN	2019					FEMALE	1989	ASIAN
FEMALE	1989	ASIAN						MALE	1984	ASIAN	2017
MALE	1984	ASIAN	2017					MALE	1990		2013
MALE	1990		2013					MALE	1989	OTHER	2012
MALE	1989	OTHER	2012					FEMALE	1984	TWO OR MORE	2016
FEMALE	1984	TWO OR MORE	2016					MALE	1990	ASIAN	2017
MALE	1990	ASIAN	2017					MALE	1983	ASIAN
MALE	1983	ASIAN						FEMALE	1985	ASIAN
FEMALE	1985	ASIAN						MALE	1983	WHITE	2019
MALE	1983	WHITE	2019					FEMALE	1982	ASIAN	2016
FEMALE	1982	ASIAN	2016					MALE	1991	ASIAN	2010
MALE	1991	ASIAN	2010					FEMALE	1981		2016
FEMALE	1981		2016					FEMALE	1992	WHITE	2017
FEMALE	1992	WHITE	2017					FEMALE	1992	WHITE	2017
FEMALE	1992	WHITE	2017							ASIAN	2011
		ASIAN	2011					FEMALE	1993	WHITE	2017
FEMALE	1993	WHITE	2017					MALE		ASIAN	2016
MALE		ASIAN	2016					MALE	1991	ASIAN	2013
MALE	1991	ASIAN	2013						1981	ASIAN
	1981	ASIAN						MALE	1990	TWO OR MORE	2016
MALE	1990	TWO OR MORE	2016					MALE	1991	TWO OR MORE	2017
MALE	1991	TWO OR MORE	2017					FEMALE	1983	ASIAN	2010
FEMALE	1983	ASIAN	2010					FEMALE			2013
FEMALE			2013					MALE	1992	ASIAN	2016
MALE	1992	ASIAN	2016					FEMALE	1984	LATINO	2019
FEMALE	1984	LATINO	2019					MALE	1983	ASIAN	2017
MALE	1983	ASIAN	2017					FEMALE	1994	WHITE	2012
FEMALE	1994	WHITE	2012					FEMALE	1994	WHITE	2016
FEMALE	1994	WHITE	2016					FEMALE	1984	WHITE
FEMALE	1984	WHITE						MALE	1988	WHITE
MALE	1988	WHITE						FEMALE	1984		2017
FEMALE	1984		2017					FEMALE	1985		2012
FEMALE	1985		2012					MALE	1984	WHITE	2019
MALE	1984	WHITE	2019					MALE	1990	ASIAN	2011
MALE	1990	ASIAN	2011					FEMALE	1981	ASIAN	2020
FEMALE	1981	ASIAN	2020					MALE	1985	ASIAN	2019
MALE	1985	ASIAN	2019					MALE	1985	ASIAN	2016
MALE	1985	ASIAN	2016					FEMALE	1991	WHITE	2018
FEMALE	1991	WHITE	2018					FEMALE	1982	WHITE	2020
FEMALE	1982	WHITE	2020					MALE	1990	ASIAN	2018
MALE	1990	ASIAN	2018					MALE	1985	WHITE	2011
MALE	1985	WHITE	2011					MALE	1991	ASIAN	2014
MALE	1991	ASIAN	2014					FEMALE	1991	ASIAN	2017
FEMALE	1991	ASIAN	2017					FEMALE	1986	LATINO
FEMALE	1986	LATINO						FEMALE	1983		2013
FEMALE	1983		2013					MALE	1992	WHITE	2016
MALE	1992	WHITE	2016					MALE	1981	WHITE	2018
MALE	1981	WHITE	2018					FEMALE	1992	ASIAN	2016
FEMALE	1992	ASIAN	2016					MALE	1985	WHITE	2013
MALE	1985	WHITE	2013					FEMALE	1985		2016
FEMALE	1985		2016					MALE	1981	ASIAN	2020
MALE	1981	ASIAN	2020					MALE	1983	ASIAN	2014
MALE	1983	ASIAN	2014					FEMALE	1993	ASIAN	2011
FEMALE	1993	ASIAN	2011					MALE	1988	WHITE	2017
MALE	1988	WHITE	2017					MALE	1982	WHITE	2020
MALE	1982	WHITE	2020					MALE	1983		2016
MALE	1983		2016					FEMALE	1984	LATINO
FEMALE	1984	LATINO						FEMALE	1983	TWO OR MORE	2018
FEMALE	1983	TWO OR MORE	2018					MALE	1982	BLACK	2017
MALE	1982	BLACK	2017					MALE	1992	WHITE	2014
MALE	1992	WHITE	2014					MALE	1988	WHITE	2018
MALE	1988	WHITE	2018					FEMALE	1990	ASIAN	2019
FEMALE	1990	ASIAN	2019					FEMALE	1985	ASIAN	2019
FEMALE	1985	ASIAN	2019					MALE	1986	BLACK	2011
MALE	1986	BLACK	2011					FEMALE	1990	ASIAN	2012
FEMALE	1990	ASIAN	2012					MALE	1983	ASIAN	2016
MALE	1983	ASIAN	2016					FEMALE	1994	ASIAN	2010
FEMALE	1994	ASIAN	2010					MALE	1987	ASIAN	2010
MALE	1987	ASIAN	2010					MALE	1992	LATINO
MALE	1992	LATINO						MALE	1985		2016
MALE	1985		2016					FEMALE	1983	ASIAN	2019
FEMALE	1983	ASIAN	2019					MALE	1983	OTHER	2017
MALE	1983	OTHER	2017					FEMALE	1982		2014
FEMALE	1982		2014					FEMALE	1993	BLACK	2015
FEMALE	1993	BLACK	2015					MALE	1983	ASIAN	2015
MALE	1983	ASIAN	2015						1985	ASIAN	2010
	1985	ASIAN	2010					MALE	1982	ASIAN
MALE	1982	ASIAN						MALE	1985	WHITE	2017
MALE	1985	WHITE	2017					MALE	1990	ASIAN	2016
MALE	1990	ASIAN	2016					MALE	1987	LATINO	2019
MALE	1987	LATINO	2019					MALE	1984	TWO OR MORE	2016
MALE	1984	TWO OR MORE	2016					MALE	1984	ASIAN	2012
MALE	1984	ASIAN	2012					MALE	1989	ASIAN	2017
MALE	1989	ASIAN	2017					MALE	1992	TWO OR MORE	2016
MALE	1992	TWO OR MORE	2016					MALE	1989	WHITE	2016
MALE	1989	WHITE	2016					FEMALE	1984		2015
FEMALE	1984		2015					MALE	1991	TWO OR MORE	2016
MALE	1991	TWO OR MORE	2016					MALE	1991	WHITE	2017
MALE	1991	WHITE	2017					FEMALE	1986	ASIAN	2018
FEMALE	1986	ASIAN	2018					FEMALE	1993	TWO OR MORE	2016
FEMALE	1993	TWO OR MORE	2016					MALE	1987	WHITE	2016
MALE	1987	WHITE	2016

### Sheet: CALCULATION
MALE	1984	NO RESPONSE	2016	xxx	10	4		57	12	13	22		4.3	8.8	8.7	7.8	29.6	18.5	74
MALE	1987	WHITE	2017					57	4	26	18		4.3	9.6	7.4	8.2	29.5	18.4375	73.75
FEMALE	1984	NO RESPONSE	2014		COLUMN	MEANING		40	12	13	5		6	8.8	8.7	9.5	33	20.625	82.5
MALE	1989	ASIAN	2017		A	SEX		57	7	42	18		4.3	9.3	5.8	8.2	27.6	17.25	69
FEMALE	1989	ASIAN	2015		B	BIRTH YR		40	7	42	5		6	9.3	5.8	9.5	30.6	19.125	76.5
MALE	1988	BLACK	2015		C	RACE		57	4	4	5		4.3	9.6	9.6	9.5	33	20.625	82.5
FEMALE	1985	WHITE	2019		D	GRAD YR		40	12	26	10		6	8.8	7.4	9	31.2	19.5	78
MALE	1990	WHITE	2017		E1	ROUGH		57	9	26	18		4.3	9.1	7.4	8.2	29	18.125	72.5
MALE	1989	ASIAN	2019		F1	n=RESIDENCY SLOTS		57	7	42	10		4.3	9.3	5.8	9	28.4	17.75	71
FEMALE	1989	ASIAN	NO RESPONSE		G1	n=CATEGORIES		40	7	42	10		6	9.3	5.8	9	30.1	18.8125	75.25
MALE	1984	ASIAN	2017		H	BLANK		57	12	42	18		4.3	8.8	5.8	8.2	27.1	16.9375	67.75
MALE	1990	NO RESPONSE	2013		I	FREQUENCY OF A		57	9	13	5		4.3	9.1	8.7	9.5	31.6	19.75	79
MALE	1989	OTHER	2012		J	FREQUENCY OF B		57	7	2	5		4.3	9.3	9.8	9.5	32.9	20.5625	82.25
FEMALE	1984	TWO OR MORE	2016		K	FREQUENCY OF C		40	12	8	22		6	8.8	9.2	7.8	31.8	19.875	79.5
MALE	1990	ASIAN	2017		L	FREQUENCY OF D		57	9	42	18		4.3	9.1	5.8	8.2	27.4	17.125	68.5
MALE	1983	ASIAN	NO RESPONSE		M	BLANK		57	12	42	10		4.3	8.8	5.8	9	27.9	17.4375	69.75
FEMALE	1985	ASIAN	NO RESPONSE		N	SCORE BASED ON A		40	12	42	10		6	8.8	5.8	9	29.6	18.5	74
MALE	1983	WHITE	2019		O	SCORE BASED ON B		57	12	26	10		4.3	8.8	7.4	9	29.5	18.4375	73.75
FEMALE	1982	ASIAN	2016		P	SCORE BASED ON C		40	6	42	22		6	9.4	5.8	7.8	29	18.125	72.5
MALE	1991	ASIAN	2010		Q	SCORE BASED ON D		57	8	42	5		4.3	9.2	5.8	9.5	28.8	18	72
FEMALE	1981	NO RESPONSE	2016		R	CUMULATIVE SCORE		40	5	13	22		6	9.5	8.7	7.8	32	20	80
FEMALE	1992	WHITE	2017		S	REALIGNED TO 25		40	8	26	18		6	9.2	7.4	8.2	30.8	19.25	77
FEMALE	1992	WHITE	2017		T	REALIGNED TO 100		40	8	26	18		6	9.2	7.4	8.2	30.8	19.25	77
NO RESPONSE	NO RESPONSE	ASIAN	2011					3	3	42	5		9.7	9.7	5.8	9.5	34.7	21.6875	86.75
FEMALE	1993	WHITE	2017					40	4	26	18		6	9.6	7.4	8.2	31.2	19.5	78
MALE	NO RESPONSE	ASIAN	2016					57	3	42	22		4.3	9.7	5.8	7.8	27.6	17.25	69
MALE	1991	ASIAN	2013					57	8	42	5		4.3	9.2	5.8	9.5	28.8	18	72
NO RESPONSE	1981	ASIAN	NO RESPONSE					3	5	42	10		9.7	9.5	5.8	9	34	21.25	85
MALE	1990	TWO OR MORE	2016					57	9	8	22		4.3	9.1	9.2	7.8	30.4	19	76
MALE	1991	TWO OR MORE	2017					57	8	8	18		4.3	9.2	9.2	8.2	30.9	19.3125	77.25
FEMALE	1983	ASIAN	2010					40	12	42	5		6	8.8	5.8	9.5	30.1	18.8125	75.25
FEMALE	NO RESPONSE	NO RESPONSE	2013					40	3	13	5		6	9.7	8.7	9.5	33.9	21.1875	84.75
MALE	1992	ASIAN	2016					57	8	42	22		4.3	9.2	5.8	7.8	27.1	16.9375	67.75
FEMALE	1984	LATINO	2019					40	12	5	10		6	8.8	9.5	9	33.3	20.8125	83.25
MALE	1983	ASIAN	2017					57	12	42	18		4.3	8.8	5.8	8.2	27.1	16.9375	67.75
FEMALE	1994	WHITE	2012					40	3	26	5		6	9.7	7.4	9.5	32.6	20.375	81.5
FEMALE	1994	WHITE	2016					40	3	26	22		6	9.7	7.4	7.8	30.9	19.3125	77.25
FEMALE	1984	WHITE	NO RESPONSE					40	12	26	10		6	8.8	7.4	9	31.2	19.5	78
MALE	1988	WHITE	NO RESPONSE					57	4	26	10		4.3	9.6	7.4	9	30.3	18.9375	75.75
FEMALE	1984	NO RESPONSE	2017					40	12	13	18		6	8.8	8.7	8.2	31.7	19.8125	79.25
FEMALE	1985	NO RESPONSE	2012					40	12	13	5		6	8.8	8.7	9.5	33	20.625	82.5
MALE	1984	WHITE	2019					57	12	26	10		4.3	8.8	7.4	9	29.5	18.4375	73.75
MALE	1990	ASIAN	2011					57	9	42	5		4.3	9.1	5.8	9.5	28.7	17.9375	71.75
FEMALE	1981	ASIAN	2020					40	5	42	4		6	9.5	5.8	9.6	30.9	19.3125	77.25
MALE	1985	ASIAN	2019					57	12	42	10		4.3	8.8	5.8	9	27.9	17.4375	69.75
MALE	1985	ASIAN	2016					57	12	42	22		4.3	8.8	5.8	7.8	26.7	16.6875	66.75
FEMALE	1991	WHITE	2018					40	8	26	6		6	9.2	7.4	9.4	32	20	80
FEMALE	1982	WHITE	2020					40	6	26	4		6	9.4	7.4	9.6	32.4	20.25	81
MALE	1990	ASIAN	2018					57	9	42	6		4.3	9.1	5.8	9.4	28.6	17.875	71.5
MALE	1985	WHITE	2011					57	12	26	5		4.3	8.8	7.4	9.5	30	18.75	75
MALE	1991	ASIAN	2014					57	8	42	5		4.3	9.2	5.8	9.5	28.8	18	72
FEMALE	1991	ASIAN	2017					40	8	42	18		6	9.2	5.8	8.2	29.2	18.25	73
FEMALE	1986	LATINO	NO RESPONSE					40	3	5	10		6	9.7	9.5	9	34.2	21.375	85.5
FEMALE	1983	NO RESPONSE	2013					40	12	13	5		6	8.8	8.7	9.5	33	20.625	82.5
MALE	1992	WHITE	2016					57	8	26	22		4.3	9.2	7.4	7.8	28.7	17.9375	71.75
MALE	1981	WHITE	2018					57	5	26	6		4.3	9.5	7.4	9.4	30.6	19.125	76.5
FEMALE	1992	ASIAN	2016					40	8	42	22		6	9.2	5.8	7.8	28.8	18	72
MALE	1985	WHITE	2013					57	12	26	5		4.3	8.8	7.4	9.5	30	18.75	75
FEMALE	1985	NO RESPONSE	2016					40	12	13	22		6	8.8	8.7	7.8	31.3	19.5625	78.25
MALE	1981	ASIAN	2020					57	5	42	4		4.3	9.5	5.8	9.6	29.2	18.25	73
MALE	1983	ASIAN	2014					57	12	42	5		4.3	8.8	5.8	9.5	28.4	17.75	71
FEMALE	1993	ASIAN	2011					40	4	42	5		6	9.6	5.8	9.5	30.9	19.3125	77.25
MALE	1988	WHITE	2017					57	4	26	18		4.3	9.6	7.4	8.2	29.5	18.4375	73.75
MALE	1982	WHITE	2020					57	6	26	4		4.3	9.4	7.4	9.6	30.7	19.1875	76.75
MALE	1983	NO RESPONSE	2016					57	12	13	22		4.3	8.8	8.7	7.8	29.6	18.5	74
FEMALE	1984	LATINO	NO RESPONSE					40	12	5	10		6	8.8	9.5	9	33.3	20.8125	83.25
FEMALE	1983	TWO OR MORE	2018					40	12	8	6		6	8.8	9.2	9.4	33.4	20.875	83.5
MALE	1982	BLACK	2017					57	6	4	18		4.3	9.4	9.6	8.2	31.5	19.6875	78.75
MALE	1992	WHITE	2014					57	8	26	5		4.3	9.2	7.4	9.5	30.4	19	76
MALE	1988	WHITE	2018					57	4	26	6		4.3	9.6	7.4	9.4	30.7	19.1875	76.75
FEMALE	1990	ASIAN	2019					40	9	42	10		6	9.1	5.8	9	29.9	18.6875	74.75
FEMALE	1985	ASIAN	2019					40	12	42	10		6	8.8	5.8	9	29.6	18.5	74
MALE	1986	BLACK	2011					57	3	4	5		4.3	9.7	9.6	9.5	33.1	20.6875	82.75
FEMALE	1990	ASIAN	2012					40	9	42	5		6	9.1	5.8	9.5	30.4	19	76
MALE	1983	ASIAN	2016					57	12	42	22		4.3	8.8	5.8	7.8	26.7	16.6875	66.75
FEMALE	1994	ASIAN	2010					40	3	42	5		6	9.7	5.8	9.5	31	19.375	77.5
MALE	1987	ASIAN	2010					57	4	42	5		4.3	9.6	5.8	9.5	29.2	18.25	73
MALE	1992	LATINO	NO RESPONSE					57	8	5	10		4.3	9.2	9.5	9	32	20	80
MALE	1985	NO RESPONSE	2016					57	12	13	22		4.3	8.8	8.7	7.8	29.6	18.5	74
FEMALE	1983	ASIAN	2019					40	12	42	10		6	8.8	5.8	9	29.6	18.5	74
MALE	1983	OTHER	2017					57	12	2	18		4.3	8.8	9.8	8.2	31.1	19.4375	77.75
FEMALE	1982	NO RESPONSE	2014					40	6	13	5		6	9.4	8.7	9.5	33.6	21	84
FEMALE	1993	BLACK	2015					40	4	4	5		6	9.6	9.6	9.5	34.7	21.6875	86.75
MALE	1983	ASIAN	2015					57	12	42	5		4.3	8.8	5.8	9.5	28.4	17.75	71
NO RESPONSE	1985	ASIAN	2010					3	12	42	5		9.7	8.8	5.8	9.5	33.8	21.125	84.5
MALE	1982	ASIAN	NO RESPONSE					57	6	42	10		4.3	9.4	5.8	9	28.5	17.8125	71.25
MALE	1985	WHITE	2017					57	12	26	18		4.3	8.8	7.4	8.2	28.7	17.9375	71.75
MALE	1990	ASIAN	2016					57	9	42	22		4.3	9.1	5.8	7.8	27	16.875	67.5
MALE	1987	LATINO	2019					57	4	5	10		4.3	9.6	9.5	9	32.4	20.25	81
MALE	1984	TWO OR MORE	2016					57	12	8	22		4.3	8.8	9.2	7.8	30.1	18.8125	75.25
MALE	1984	ASIAN	2012					57	12	42	5		4.3	8.8	5.8	9.5	28.4	17.75	71
MALE	1989	ASIAN	2017					57	7	42	18		4.3	9.3	5.8	8.2	27.6	17.25	69
MALE	1992	TWO OR MORE	2016					57	8	8	22		4.3	9.2	9.2	7.8	30.5	19.0625	76.25
MALE	1989	WHITE	2016					57	7	26	22		4.3	9.3	7.4	7.8	28.8	18	72
FEMALE	1984	NO RESPONSE	2015					40	12	13	5		6	8.8	8.7	9.5	33	20.625	82.5
MALE	1991	TWO OR MORE	2016					57	8	8	22		4.3	9.2	9.2	7.8	30.5	19.0625	76.25
MALE	1991	WHITE	2017					57	8	26	18		4.3	9.2	7.4	8.2	29.1	18.1875	72.75
FEMALE	1986	ASIAN	2018					40	3	42	6		6	9.7	5.8	9.4	30.9	19.3125	77.25
FEMALE	1993	TWO OR MORE	2016					40	4	8	22		6	9.6	9.2	7.8	32.6	20.375	81.5
MALE	1987	WHITE	2016					57	4	26	22		4.3	9.6	7.4	7.8	29.1	18.1875	72.75

### Sheet: FINAL
MALE	1984	NO RESPONSE	2016		10	4	100		4.3	8.8	8.7	7.8	29.6	18.5	74
MALE	1987	WHITE	2017						4.3	9.6	7.4	8.2	29.5	18.4375	73.75
FEMALE	1984	NO RESPONSE	2014		COLUMN	MEANING			6	8.8	8.7	9.5	33	20.625	82.5
MALE	1989	ASIAN	2017		A	SEX			4.3	9.3	5.8	8.2	27.6	17.25	69
FEMALE	1989	ASIAN	2015		B	BIRTH YR			6	9.3	5.8	9.5	30.6	19.125	76.5
MALE	1988	BLACK	2015		C	RACE			4.3	9.6	9.6	9.5	33	20.625	82.5
FEMALE	1985	WHITE	2019		D	GRAD YR			6	8.8	7.4	9	31.2	19.5	78
MALE	1990	WHITE	2017						4.3	9.1	7.4	8.2	29	18.125	72.5
MALE	1989	ASIAN	2019		F1	n=RESIDENCY SLOTS			4.3	9.3	5.8	9	28.4	17.75	71
FEMALE	1989	ASIAN	NO RESPONSE		G1	n=CHARACTERISTICS			6	9.3	5.8	9	30.1	18.8125	75.25
MALE	1984	ASIAN	2017		H1	n=INTERVIEWEES			4.3	8.8	5.8	8.2	27.1	16.9375	67.75
MALE	1990	NO RESPONSE	2013						4.3	9.1	8.7	9.5	31.6	19.75	79
MALE	1989	OTHER	2012		J	SCORE BASED ON A			4.3	9.3	9.8	9.5	32.9	20.5625	82.25
FEMALE	1984	TWO OR MORE	2016		K	SCORE BASED ON B			6	8.8	9.2	7.8	31.8	19.875	79.5
MALE	1990	ASIAN	2017		L	SCORE BASED ON C			4.3	9.1	5.8	8.2	27.4	17.125	68.5
MALE	1983	ASIAN	NO RESPONSE		M	SCORE BASED ON D			4.3	8.8	5.8	9	27.9	17.4375	69.75
FEMALE	1985	ASIAN	NO RESPONSE		N	CUMULATIVE SCORE			6	8.8	5.8	9	29.6	18.5	74
MALE	1983	WHITE	2019		O	REALIGNED TO 0- 25			4.3	8.8	7.4	9	29.5	18.4375	73.75
FEMALE	1982	ASIAN	2016		P	REALIGNED TO 0-100			6	9.4	5.8	7.8	29	18.125	72.5
MALE	1991	ASIAN	2010						4.3	9.2	5.8	9.5	28.8	18	72
FEMALE	1981	NO RESPONSE	2016						6	9.5	8.7	7.8	32	20	80
FEMALE	1992	WHITE	2017						6	9.2	7.4	8.2	30.8	19.25	77
FEMALE	1992	WHITE	2017						6	9.2	7.4	8.2	30.8	19.25	77
NO RESPONSE	NO RESPONSE	ASIAN	2011						9.7	9.7	5.8	9.5	34.7	21.6875	86.75
FEMALE	1993	WHITE	2017						6	9.6	7.4	8.2	31.2	19.5	78
MALE	NO RESPONSE	ASIAN	2016						4.3	9.7	5.8	7.8	27.6	17.25	69
MALE	1991	ASIAN	2013						4.3	9.2	5.8	9.5	28.8	18	72
NO RESPONSE	1981	ASIAN	NO RESPONSE						9.7	9.5	5.8	9	34	21.25	85
MALE	1990	TWO OR MORE	2016						4.3	9.1	9.2	7.8	30.4	19	76
MALE	1991	TWO OR MORE	2017						4.3	9.2	9.2	8.2	30.9	19.3125	77.25
FEMALE	1983	ASIAN	2010						6	8.8	5.8	9.5	30.1	18.8125	75.25
FEMALE	NO RESPONSE	NO RESPONSE	2013						6	9.7	8.7	9.5	33.9	21.1875	84.75
MALE	1992	ASIAN	2016						4.3	9.2	5.8	7.8	27.1	16.9375	67.75
FEMALE	1984	LATINO	2019						6	8.8	9.5	9	33.3	20.8125	83.25
MALE	1983	ASIAN	2017						4.3	8.8	5.8	8.2	27.1	16.9375	67.75
FEMALE	1994	WHITE	2012						6	9.7	7.4	9.5	32.6	20.375	81.5
FEMALE	1994	WHITE	2016						6	9.7	7.4	7.8	30.9	19.3125	77.25
FEMALE	1984	WHITE	NO RESPONSE						6	8.8	7.4	9	31.2	19.5	78
MALE	1988	WHITE	NO RESPONSE						4.3	9.6	7.4	9	30.3	18.9375	75.75
FEMALE	1984	NO RESPONSE	2017						6	8.8	8.7	8.2	31.7	19.8125	79.25
FEMALE	1985	NO RESPONSE	2012						6	8.8	8.7	9.5	33	20.625	82.5
MALE	1984	WHITE	2019						4.3	8.8	7.4	9	29.5	18.4375	73.75
MALE	1990	ASIAN	2011						4.3	9.1	5.8	9.5	28.7	17.9375	71.75
FEMALE	1981	ASIAN	2020						6	9.5	5.8	9.6	30.9	19.3125	77.25
MALE	1985	ASIAN	2019						4.3	8.8	5.8	9	27.9	17.4375	69.75
MALE	1985	ASIAN	2016						4.3	8.8	5.8	7.8	26.7	16.6875	66.75
FEMALE	1991	WHITE	2018						6	9.2	7.4	9.4	32	20	80
FEMALE	1982	WHITE	2020						6	9.4	7.4	9.6	32.4	20.25	81
MALE	1990	ASIAN	2018						4.3	9.1	5.8	9.4	28.6	17.875	71.5
MALE	1985	WHITE	2011						4.3	8.8	7.4	9.5	30	18.75	75
MALE	1991	ASIAN	2014						4.3	9.2	5.8	9.5	28.8	18	72
FEMALE	1991	ASIAN	2017						6	9.2	5.8	8.2	29.2	18.25	73
FEMALE	1986	LATINO	NO RESPONSE						6	9.7	9.5	9	34.2	21.375	85.5
FEMALE	1983	NO RESPONSE	2013						6	8.8	8.7	9.5	33	20.625	82.5
MALE	1992	WHITE	2016						4.3	9.2	7.4	7.8	28.7	17.9375	71.75
MALE	1981	WHITE	2018						4.3	9.5	7.4	9.4	30.6	19.125	76.5
FEMALE	1992	ASIAN	2016						6	9.2	5.8	7.8	28.8	18	72
MALE	1985	WHITE	2013						4.3	8.8	7.4	9.5	30	18.75	75
FEMALE	1985	NO RESPONSE	2016						6	8.8	8.7	7.8	31.3	19.5625	78.25
MALE	1981	ASIAN	2020						4.3	9.5	5.8	9.6	29.2	18.25	73
MALE	1983	ASIAN	2014						4.3	8.8	5.8	9.5	28.4	17.75	71
FEMALE	1993	ASIAN	2011						6	9.6	5.8	9.5	30.9	19.3125	77.25
MALE	1988	WHITE	2017						4.3	9.6	7.4	8.2	29.5	18.4375	73.75
MALE	1982	WHITE	2020						4.3	9.4	7.4	9.6	30.7	19.1875	76.75
MALE	1983	NO RESPONSE	2016						4.3	8.8	8.7	7.8	29.6	18.5	74
FEMALE	1984	LATINO	NO RESPONSE						6	8.8	9.5	9	33.3	20.8125	83.25
FEMALE	1983	TWO OR MORE	2018						6	8.8	9.2	9.4	33.4	20.875	83.5
MALE	1982	BLACK	2017						4.3	9.4	9.6	8.2	31.5	19.6875	78.75
MALE	1992	WHITE	2014						4.3	9.2	7.4	9.5	30.4	19	76
MALE	1988	WHITE	2018						4.3	9.6	7.4	9.4	30.7	19.1875	76.75
FEMALE	1990	ASIAN	2019						6	9.1	5.8	9	29.9	18.6875	74.75
FEMALE	1985	ASIAN	2019						6	8.8	5.8	9	29.6	18.5	74
MALE	1986	BLACK	2011						4.3	9.7	9.6	9.5	33.1	20.6875	82.75
FEMALE	1990	ASIAN	2012						6	9.1	5.8	9.5	30.4	19	76
MALE	1983	ASIAN	2016						4.3	8.8	5.8	7.8	26.7	16.6875	66.75
FEMALE	1994	ASIAN	2010						6	9.7	5.8	9.5	31	19.375	77.5
MALE	1987	ASIAN	2010						4.3	9.6	5.8	9.5	29.2	18.25	73
MALE	1992	LATINO	NO RESPONSE						4.3	9.2	9.5	9	32	20	80
MALE	1985	NO RESPONSE	2016						4.3	8.8	8.7	7.8	29.6	18.5	74
FEMALE	1983	ASIAN	2019						6	8.8	5.8	9	29.6	18.5	74
MALE	1983	OTHER	2017						4.3	8.8	9.8	8.2	31.1	19.4375	77.75
FEMALE	1982	NO RESPONSE	2014						6	9.4	8.7	9.5	33.6	21	84
FEMALE	1993	BLACK	2015						6	9.6	9.6	9.5	34.7	21.6875	86.75
MALE	1983	ASIAN	2015						4.3	8.8	5.8	9.5	28.4	17.75	71
NO RESPONSE	1985	ASIAN	2010						9.7	8.8	5.8	9.5	33.8	21.125	84.5
MALE	1982	ASIAN	NO RESPONSE						4.3	9.4	5.8	9	28.5	17.8125	71.25
MALE	1985	WHITE	2017						4.3	8.8	7.4	8.2	28.7	17.9375	71.75
MALE	1990	ASIAN	2016						4.3	9.1	5.8	7.8	27	16.875	67.5
MALE	1987	LATINO	2019						4.3	9.6	9.5	9	32.4	20.25	81
MALE	1984	TWO OR MORE	2016						4.3	8.8	9.2	7.8	30.1	18.8125	75.25
MALE	1984	ASIAN	2012						4.3	8.8	5.8	9.5	28.4	17.75	71
MALE	1989	ASIAN	2017						4.3	9.3	5.8	8.2	27.6	17.25	69
MALE	1992	TWO OR MORE	2016						4.3	9.2	9.2	7.8	30.5	19.0625	76.25
MALE	1989	WHITE	2016						4.3	9.3	7.4	7.8	28.8	18	72
FEMALE	1984	NO RESPONSE	2015						6	8.8	8.7	9.5	33	20.625	82.5
MALE	1991	TWO OR MORE	2016						4.3	9.2	9.2	7.8	30.5	19.0625	76.25
MALE	1991	WHITE	2017						4.3	9.2	7.4	8.2	29.1	18.1875	72.75
FEMALE	1986	ASIAN	2018						6	9.7	5.8	9.4	30.9	19.3125	77.25
FEMALE	1993	TWO OR MORE	2016						6	9.6	9.2	7.8	32.6	20.375	81.5
MALE	1987	WHITE	2016						4.3	9.6	7.4	7.8	29.1	18.1875	72.75
